# The relationship between genotype- and phenotype-based estimates of genetic liability to psychiatric disorders, in practice and in theory

**DOI:** 10.1101/2023.06.19.23291606

**Authors:** Morten Dybdahl Krebs, Vivek Appadurai, Kajsa-Lotta Georgii Hellberg, Henrik Ohlsson, Jette Steinbach, Emil Pedersen, iPSYCH Study Consortium, Thomas Werge, Jan Sundquist, Kristina Sundquist, Na Cai, Noah Zaitlen, Andy Dahl, Bjarni Vilhjalmsson, Jonathan Flint, Silviu-Alin Bacanu, Andrew J. Schork, Kenneth S. Kendler

**Affiliations:** Institute of Biological Psychiatry, Mental Health Center - Sct Hans, Copenhagen University Hospital – Mental Health Services CPH, Copenhagen, Denmark; Center for Primary Health Care Research, Lund University, Malmö, Sweden; NCRR - National Centre for Register-Based Research, Business and Social Sciences, Aarhus University, Aarhus V, Denmark; Section for Geogenetics, GLOBE Institute, Faculty of Health and Medical Science, Copenhagen University; Helmholtz Pioneer Campus, Helmholtz Zentrum München, Neuherberg, Germany; Department of Neurology, University of California, Los Angeles, California 90024, USA; Department of Computational Medicine, University of California, Los Angeles, California, USA; Section of Genetic Medicine, Department of Medicine, University of Chicago, Chicago, Illinois, USA; Department of Biomedicine, Aarhus University, Aarhus, Denmark; Center for Neurobehavioral Genetics, Semel Institute for Neuroscience and Human Behavior, University of California, Los Angeles, CA, USA; Virginia Institute for Psychiatric and Behavioral Genetics, Virginia Commonwealth University, Richmond, VA, USA; Department of Psychiatry, Virginia Commonwealth University, Richmond, VA, USA

**Author notes:** Please address correspondence to: Morten Krebs, Andrew J. Schork, Andrew, Kenneth S. Kendler. iPSYCH Study Consortium authors can be found in the Supplementary Table S0. These authors jointly supervised this work (Andrew J. Schork, Kenneth S. Kendler).

## Abstract

Genetics as a science has roots in studying phenotypes of relatives, but molecular approaches facilitate direct measurements of genomic variation within individuals. Agricultural and human biomedical research are both emphasizing genotype-based instruments, like polygenic scores, as the future of breeding programs or precision medicine and genetic epidemiology. However, unlike in agriculture, there is an emerging consensus that family variables act nearly independent of genotypes in models of human disease. To advance our understanding of this phenomenon, we use 2,066,057 family records of 99,645 genotyped probands from the iPSYCH2015 case-cohort study to show that state-of-the-field genotype- and phenotype-based genetic instruments explain largely independent components of liability to psychiatric disorders. We support these empirical results with novel theoretical analysis and simulations to describe, in a human biomedical context, parameters affecting current and future performance of the two approaches, their expected interrelationships, and consistency of observed results with expectations under simple additive, polygenic liability models of disease. We conclude, at least for psychiatric disorders, that phenotype- and genotype-based genetic instruments are likely noisy measures of the same underlying additive genetic liability, should be seen for the near future as complementary, and integrated to a greater extent.
