## Supplementary Tables for "The relationship between genotype- and phenotype-based estimates of genetic liability to psychiatric disorders, in practice and in theory"

### Sheet: Index
Table S0. iPSYCH Study Consortium banner authors
Table S1. iPSYCH Cohort Descriptive Data
Table S2. Lability variance explained by genetic instruments.
Table S3. Simulation estimates of liability variance explained by different models of different ascertainments
Table S4. Unadjusted and adjusted regression coefficients for each genetic instrument.
Table S5. Simulated equivalent sample size between PGS and PA-FGRS.
Table S6. Assumed and estimated trait parameters for iPSYCH phenotypes and training GWAS.
Table S7. Comaprisons of PGS and PA-FGRS on observed and expected paramters.

### Sheet: S0
Table S0. iPSYCH Study Consortium banner authors
First Names	Last Names	Email	Affiliations	Conflicts	ORCID
Anders D.	Børglum	anders@biomed.au.dk	Department of Biomedicine, Aarhus University, Aarhus, Denmark; The Lundbeck Foundation Initiative for Integrative Psychiatric Research, iPSYCH, Denmark; Center for Genomics and Personalized Medicine, Aarhus, Denmark	None
David M.	Hougaard	dh@ssi.dk	Department for Congenital Disorders, Statens Serum Institute , Copenhagen, Denmark	None	0000-0001-5928-3517
Merete	Nordentoft	merete.nordentoft@regionh.dk	Mental Health Centre Copenhagen, Capital Region of Denmark, Copenhagen University Hospital, Copenhagen, Denmark	None
Ole Mors	Mors	ole.mors@clin.au.dk	Psychosis Research Unit, Aarhus University Hospital-Psychiatry, Denmark	None
Preben Bo	Mortensen	pbm.ncrr@au.dk	NCRR - National Centre for Register-Based Research, Business and Social Sciences, Aarhus University, Aarhus V, Denmark; Centre for Integrated Register-based Research, CIRRAU, Aarhus University, Aarhus, Denmark; Centre for Integrative Sequencing, Department of Biomedicine and iSEQ, Aarhus University, Aarhus, Denmark;	None
Ditte	Demontis	ditte@biomed.au.dk	Center for Genomics and Personalized Medicine, Aarhus, Denmark	None
Jakob	Grove	grove@biomed.au.dk	Centre for Integrative Sequencing, Department of Biomedicine and iSEQ, Aarhus University, Aarhus, Denmark; BiRC Bioinformatics Research Centre, Aarhus University, Aarhus, Denmark	None
Anna	Starnawska	as@biomed.au.dk	Department of Biomedicine, Aarhus University, Aarhus, Denmark	None
Thomas	Damm Als	thomas.als@clin.au.dk	Centre for Integrative Sequencing, Department of Biomedicine and iSEQ, Aarhus University, Aarhus, Denmark	None
Alfonso	Buil	alfonso.buil.demur@regionh.dk	Institute of Biological Psychiatry, Mental Health Center - Sct Hans, Copenhagen University Hospital, Copenhagen, Denmark;Section for Geogenetics, GLOBE Institute, Faculty of Health and Medical Sciences, Copenhagen University	None
Anders	Rosengren	anders.rosengren@regionh.dk	Institute of Biological Psychiatry, Mental Health Center - Sct Hans, Copenhagen University Hospital, Copenhagen, Denmark	None	0000-0002-6682-1288
Andres	Ingasson	andres.ingason@regionh.dk	Institute of Biological Psychiatry, Mental Health Center - Sct Hans, Copenhagen University Hospital, Copenhagen, Denmark;Section for Geogenetics, GLOBE Institute, Faculty of Health and Medical Sciences, Copenhagen University	None
Dorte	Helenius	dorte.helenius.mikkelsen@regionh.dk	Institute of Biological Psychiatry, Mental Health Center - Sct Hans, Copenhagen University Hospital, Copenhagen, Denmark	None
Jesper	Gådin	jan.jesper.robert.gaadin@regionh.dk	Institute of Biological Psychiatry, Mental Health Center - Sct Hans, Copenhagen University Hospital, Copenhagen, Denmark	None
Richard	Zetterberg	richard.zetterberg@regionh.dk	Institute of Biological Psychiatry, Mental Health Center - Sct Hans, Copenhagen University Hospital, Copenhagen, Denmark	None
Carsten	Bøcker Pedersen	cbp@econ.au.dk	National Centre for Register-based Research, BSS, Aarhus University	None
Esben	Agerbo	ea.ncrr@au.dk	National Centre for Register-based Research, BSS, Aarhus University	None
Jakob	Christensen	Jakob@clin.AU.dk	National Centre for Register-based Research, BSS, Aarhus University	None
Liselotte	Pedersen	llp.ncrr@au.dk	National Centre for Register-based Research, BSS, Aarhus University	None	0000-0002-0479-5379
Marianne	Giørtz Pedersen	mgp.ncrr@au.dk	National Centre for Register-based Research, BSS, Aarhus University	None
Jonas	Bybjerg-Grauholm	jogr@ssi.dk	Department for Congenital Disorders, Statens Serum Institut, Copenhagen, Denmark	None	0000-0003-1705-4008
Marie	Bækvad-Hansen	mabh@ssi.dk	Department for Congenital Disorders, Statens Serum Institut, Copenhagen, Denmark	None	0000-0002-5881-1776

### Sheet: S1
Table S1. iPSYCH Cohort Descriptive Data
Cohort	Pheno	Pheno (Abbrev)	ICD Codes	Ncase	Ncontrol	Ntotal	Nrelatives (mean)	Nrelatives, non-missing (mean)
2012	Attention Deficit Hyperactivity Disorder	ADHD	ICD 10: F90.0; ICD 8: 308.01	14970	23475	38445	22.9	15.2
2012	Autism Spectrum Disorder	ASD	ICD 10: F84, F84.1, F84.5, F84.9; ICD 8: 299.01-299.04	12101	23725	35826	22	12.8
2012	Bipolar Disorder	BPD	ICD 10: F31; ICD 8: 296.19, 296.39, 298.19	1581	24190	25771	21.9	15.2
2012	Major Depressive Disorder	MDD	ICD 10: F32-3, but not F31; ICD 8: 296.09, 296.29, 298.09, 300.49, but not 296.19, 296.39, 298.19	18238	23430	41668	21.8	16.8
2012	Schizophrenia	SCZ	ICD 10: F20; ICD 8: 295.x9, excluding 295.79	2624	24130	26754	22	14.6
2012	Population Sample			24266		-
2012	Combined (within cohort)					62906
2015i	Attention Deficit Hyperactivity Disorder	ADHD	ICD 10: F90.0; ICD 8: 308.01	7499	15220	22719	23.7	15.8
2015i	Autism Spectrum Disorder	ASD	ICD 10: F84, F84.1, F84.5, F84.9; ICD 8: 299.01-299.04	5600	15314	20914	22.7	13.4
2015i	Bipolar Disorder	BPD	ICD 10: F31; ICD 8: 296.19, 296.39, 298.19	1141	15361	16502	22.3	15.4
2015i	Major Depressive Disorder	MDD	ICD 10: F32-3, but not F31; ICD 8: 296.09, 296.29, 298.09, 300.49, but not 296.19, 296.39, 298.19	8668	15253	23921	22.2	17.2
2015i	Schizophrenia	SCZ	ICD 10: F20; ICD 8: 295.x9, excluding 295.79	2721	15305	18026	22.2	14.8
2015i	Population Sample			15381		-
2015i	Combined (within cohort)					36739
All	Combined (across cohorts)			62357	37288	99645
							Range: 1 - (>150)	Range: 0 - (>100)

### Sheet: S2
Table S2. Lability variance explained by genetic instruments. Estimates use two-stage weighted probit regression, where the number is the total variance explained, including all predictors and covariates. Below are p-values from permutation tests reporting empirical p-value, or, the proportion of times out of 100,000 that the improvement in estimated liability variance explained by the empirical …
Liability Variance Explained by Weighted Probit
Cohort	trait	PGS	r2l_covs	r2l_PGS	r2l_FGRS	r2l_FH	r2l_PGS_FGRS	r2l_PGS_FH	r2l_FGRS_FH	r2l_PGS_FGRS_FH
2012	ADHD	iPSYCH2015i	0.0418482	0.0630029	0.0815963	0.0720229	0.0963004	0.0884681	0.0812011	0.0959385
2012	ASD	iPSYCH2015i	0.0726412	0.0787498	0.0887265	0.084612	0.094369	0.0902167	0.0884993	0.0941198
2012	BPD	PGC_noiPSYCH	0.162159	0.1886	0.179602	0.17593	0.20334	0.200522	0.177484	0.201582
2012	MDD	PGC_noiPSYCH	0.238223	0.260528	0.26318	0.260716	0.281075	0.279436	0.264259	0.282125
2012	SCZ	PGC_noiPSYCH	0.0906486	0.106507	0.101392	0.0983465	0.115934	0.113285	0.100525	0.115117
2015i	ADHD	iPSYCH2012	0.045025	0.079648	0.0823936	0.0759274	0.108948	0.104324	0.0822675	0.108913
2015i	ASD	iPSYCH2012	0.123759	0.134333	0.139188	0.134301	0.148168	0.143657	0.139834	0.148743
2015i	BPD	PGC_noiPSYCH	0.133193	0.153639	0.149823	0.145283	0.168372	0.164199	0.148606	0.167159
2015i	MDD	PGC_noiPSYCH	0.110992	0.129403	0.130101	0.127577	0.145818	0.143776	0.130815	0.146449
2015i	SCZ	PGC_noiPSYCH	0.156336	0.170508	0.168249	0.165317	0.180415	0.177543	0.167018	0.179113
Significance of permutation test for nested IPW probit regression models.
Cohort	trait	PGS	p_PGS	p_FGRS	p_FH	p_PGS_FGRS	p_PGS_FH	p_FGRS_PGS	p_FGRS_FH	p_FH_PGS	p_FH_FGRS	p_PGS_FGRS_FH	p_PGS_FH_FGRS	p_FGRS_FH_PGS
2012	ADHD	iPSYCH2015i	< 1E-5	< 1E-5	< 1E-5	< 1E-5	< 1E-5	< 1E-5	0.5255	< 1E-5	< 1E-5	0.4706	< 1E-5	< 1E-5
2012	ASD	iPSYCH2015i	< 1E-5	< 1E-5	< 1E-5	< 1E-5	< 1E-5	< 1E-5	0.8198	< 1E-5	< 1E-5	0.843	< 1E-5	< 1E-5
2012	BPD	PGC_noiPSYCH	< 1E-5	< 1E-5	< 1E-5	< 1E-5	< 1E-5	< 1E-5	1	< 1E-5	0.0014	1	0.0086	< 1E-5
2012	MDD	PGC_noiPSYCH	< 1E-5	< 1E-5	< 1E-5	< 1E-5	< 1E-5	< 1E-5	0.0012	< 1E-5	< 1E-5	0.0057	< 1E-5	< 1E-5
2012	SCZ	PGC_noiPSYCH	< 1E-5	< 1E-5	< 1E-5	< 1E-5	< 1E-5	< 1E-5	1	< 1E-5	< 1E-5	1	< 1E-5	< 1E-5
2015i	ADHD	iPSYCH2012	< 1E-5	< 1E-5	< 1E-5	< 1E-5	< 1E-5	< 1E-5	0.0855	< 1E-5	0	0.0342	< 1E-5	< 1E-5
2015i	ASD	iPSYCH2012	< 1E-5	< 1E-5	< 1E-5	< 1E-5	< 1E-5	< 1E-5	0.1076	< 1E-5	< 1E-5	0.2327	< 1E-5	< 1E-5
2015i	BPD	PGC_noiPSYCH	< 1E-5	< 1E-5	< 1E-5	< 1E-5	< 1E-5	< 1E-5	1	< 1E-5	0.0002	1	0.0005	< 1E-5
2015i	MDD	PGC_noiPSYCH	< 1E-5	< 1E-5	< 1E-5	< 1E-5	< 1E-5	< 1E-5	0.003	< 1E-5	< 1E-5	0.0313	< 1E-5	< 1E-5
2015i	SCZ	PGC_noiPSYCH	< 1E-5	< 1E-5	< 1E-5	< 1E-5	< 1E-5	< 1E-5	0.9743	< 1E-5	< 1E-5	0.9606	< 1E-5	< 1E-5

### Sheet: S3
Table S3. Simulation estimates of liability variance explained by different models of different ascertainments. Values depiected in Supplementary Figure S2. K, population prevalence; P, sample case proportion; h2, heritability; R2_est, estimated liability scale variance explained by the instrument (i..e, PGS, FH, or PA-FGRS) obtained by transforming the results of a regression model of disease st…
Panel	Color	K	h2	method	variable	sample	P	R2_est / R2_true (mean)	R2_est / R2_true (L 95)	R2_est / R2_true (U 95)
A	Orange	0.01	0.7	PGS	Linear regression	Unrelated Population	0.01	1.00683	0.981953	1.03171
A	Green	0.05	0.7	PGS	Linear regression	Unrelated Population	0.05	1.00245	0.994886	1.01002
A	Blue	0.125	0.4	PGS	Linear regression	Unrelated Population	0.125	0.994523	0.983437	1.00561
A	Purple	0.5	0.5	PGS	Linear regression	Unrelated Population	0.5	1.00302	0.99824	1.0078
A	Orange	0.01	0.7	FH	Linear regression	Unrelated Population	0.01	4.86331	4.72336	5.00326
A	Green	0.05	0.7	FH	Linear regression	Unrelated Population	0.05	1.87233	1.84278	1.90189
A	Blue	0.125	0.4	FH	Linear regression	Unrelated Population	0.125	1.10452	1.08798	1.12105
A	Purple	0.5	0.5	FH	Linear regression	Unrelated Population	0.5	0.985909	0.973814	0.998005
A	Orange	0.01	0.7	PA-FGRS	Linear regression	Unrelated Population	0.01	5.39444	5.19301	5.59586
A	Green	0.05	0.7	PA-FGRS	Linear regression	Unrelated Population	0.05	2.21967	2.18206	2.25727
A	Blue	0.125	0.4	PA-FGRS	Linear regression	Unrelated Population	0.125	1.26426	1.24597	1.28254
A	Purple	0.5	0.5	PA-FGRS	Linear regression	Unrelated Population	0.5	1.02283	1.01582	1.02984
B	Orange	0.01	0.7	PGS	Linear regression	Complete Case-Control	0.5	1.00475	0.994168	1.01533
B	Green	0.05	0.7	PGS	Linear regression	Complete Case-Control	0.5	1.00023	0.996076	1.00439
B	Blue	0.125	0.4	PGS	Linear regression	Complete Case-Control	0.5	1.00273	0.996493	1.00896
B	Purple	0.5	0.5	PGS	Linear regression	Complete Case-Control	0.5	1.00032	0.997559	1.00308
B	Orange	0.01	0.7	FH	Linear regression	Complete Case-Control	0.5	1.57832	1.54678	1.60986
B	Green	0.05	0.7	FH	Linear regression	Complete Case-Control	0.5	1.29962	1.2856	1.31363
B	Blue	0.125	0.4	FH	Linear regression	Complete Case-Control	0.5	1.06669	1.0472	1.08618
B	Purple	0.5	0.5	FH	Linear regression	Complete Case-Control	0.5	0.98602	0.977114	0.994926
B	Orange	0.01	0.7	PA-FGRS	Linear regression	Complete Case-Control	0.5	1.50854	1.46624	1.55084
B	Green	0.05	0.7	PA-FGRS	Linear regression	Complete Case-Control	0.5	1.23211	1.22082	1.2434
B	Blue	0.125	0.4	PA-FGRS	Linear regression	Complete Case-Control	0.5	1.06104	1.04448	1.0776
B	Purple	0.5	0.5	PA-FGRS	Linear regression	Complete Case-Control	0.5	1.02023	1.01234	1.02812
C	Orange	0.01	0.7	PGS	Linear regression	Unrelated Case-Control	0.5	0.995289	0.989188	1.00139
C	Green	0.05	0.7	PGS	Linear regression	Unrelated Case-Control	0.5	0.993523	0.9891	0.997946
C	Blue	0.125	0.4	PGS	Linear regression	Unrelated Case-Control	0.5	0.987809	0.979791	0.995828
C	Purple	0.5	0.5	PGS	Linear regression	Unrelated Case-Control	0.5	1.00225	0.996666	1.00784
C	Orange	0.01	0.7	FH	Linear regression	Unrelated Case-Control	0.5	1.16319	1.11302	1.21335
C	Green	0.05	0.7	FH	Linear regression	Unrelated Case-Control	0.5	1.02033	1.0108	1.02986
C	Blue	0.125	0.4	FH	Linear regression	Unrelated Case-Control	0.5	0.91382	0.902166	0.925473
C	Purple	0.5	0.5	FH	Linear regression	Unrelated Case-Control	0.5	0.987208	0.976196	0.99822
C	Orange	0.01	0.7	PA-FGRS	Linear regression	Unrelated Case-Control	0.5	1.13172	1.09484	1.16861
C	Green	0.05	0.7	PA-FGRS	Linear regression	Unrelated Case-Control	0.5	0.967949	0.955378	0.980521
C	Blue	0.125	0.4	PA-FGRS	Linear regression	Unrelated Case-Control	0.5	0.872793	0.861388	0.884197
C	Purple	0.5	0.5	PA-FGRS	Linear regression	Unrelated Case-Control	0.5	1.02045	1.01378	1.02712
D	Orange	0.01	0.7	PGS	Weighted probit	Unrelated Population	0.01	1.00624	0.992607	1.01987
D	Green	0.05	0.7	PGS	Weighted probit	Unrelated Population	0.05	0.998661	0.993817	1.00351
D	Blue	0.125	0.4	PGS	Weighted probit	Unrelated Population	0.125	0.994743	0.985848	1.00364
D	Purple	0.5	0.5	PGS	Weighted probit	Unrelated Population	0.5	1.00295	0.998317	1.00758
D	Orange	0.01	0.7	FH	Weighted probit	Unrelated Population	0.01	0.866578	0.855068	0.878087
D	Green	0.05	0.7	FH	Weighted probit	Unrelated Population	0.05	0.933478	0.923287	0.943668
D	Blue	0.125	0.4	FH	Weighted probit	Unrelated Population	0.125	0.992926	0.979709	1.00614
D	Purple	0.5	0.5	FH	Weighted probit	Unrelated Population	0.5	1.04741	1.03375	1.06107
D	Orange	0.01	0.7	PA-FGRS	Weighted probit	Unrelated Population	0.01	0.841954	0.823442	0.860465
D	Green	0.05	0.7	PA-FGRS	Weighted probit	Unrelated Population	0.05	0.902121	0.893573	0.91067
D	Blue	0.125	0.4	PA-FGRS	Weighted probit	Unrelated Population	0.125	0.950176	0.939204	0.961149
D	Purple	0.5	0.5	PA-FGRS	Weighted probit	Unrelated Population	0.5	0.992993	0.986373	0.999612
E	Orange	0.01	0.7	PGS	Weighted probit	Complete Case-Control	0.5	1.00522	0.99166	1.01877
E	Green	0.05	0.7	PGS	Weighted probit	Complete Case-Control	0.5	0.998187	0.992486	1.00389
E	Blue	0.125	0.4	PGS	Weighted probit	Complete Case-Control	0.5	1.00304	0.996831	1.00925
E	Purple	0.5	0.5	PGS	Weighted probit	Complete Case-Control	0.5	1.00041	0.997704	1.00312
E	Orange	0.01	0.7	FH	Weighted probit	Complete Case-Control	0.5	0.86135	0.849082	0.873619
E	Green	0.05	0.7	FH	Weighted probit	Complete Case-Control	0.5	0.938709	0.928642	0.948777
E	Blue	0.125	0.4	FH	Weighted probit	Complete Case-Control	0.5	0.995098	0.977949	1.01225
E	Purple	0.5	0.5	FH	Weighted probit	Complete Case-Control	0.5	1.04738	1.03749	1.05728
E	Orange	0.01	0.7	PA-FGRS	Weighted probit	Complete Case-Control	0.5	0.820094	0.806371	0.833817
E	Green	0.05	0.7	PA-FGRS	Weighted probit	Complete Case-Control	0.5	0.895805	0.889602	0.902009
E	Blue	0.125	0.4	PA-FGRS	Weighted probit	Complete Case-Control	0.5	0.952828	0.939471	0.966184
E	Purple	0.5	0.5	PA-FGRS	Weighted probit	Complete Case-Control	0.5	0.990667	0.983237	0.998097
F	Orange	0.01	0.7	PGS	Weighted probit	Unrelated Case-Control	0.5	1.0038	0.997467	1.01013
F	Green	0.05	0.7	PGS	Weighted probit	Unrelated Case-Control	0.5	0.995292	0.991051	0.999534
F	Blue	0.125	0.4	PGS	Weighted probit	Unrelated Case-Control	0.5	0.987461	0.979249	0.995673
F	Purple	0.5	0.5	PGS	Weighted probit	Unrelated Case-Control	0.5	1.00235	0.996793	1.00792
F	Orange	0.01	0.7	FH	Weighted probit	Unrelated Case-Control	0.5	0.629744	0.613593	0.645895
F	Green	0.05	0.7	FH	Weighted probit	Unrelated Case-Control	0.5	0.722305	0.717083	0.727528
F	Blue	0.125	0.4	FH	Weighted probit	Unrelated Case-Control	0.5	0.835028	0.824851	0.845206
F	Purple	0.5	0.5	FH	Weighted probit	Unrelated Case-Control	0.5	1.04911	1.03677	1.06146
F	Orange	0.01	0.7	PA-FGRS	Weighted probit	Unrelated Case-Control	0.5	0.615918	0.599185	0.632652
F	Green	0.05	0.7	PA-FGRS	Weighted probit	Unrelated Case-Control	0.5	0.685379	0.676468	0.694291
F	Blue	0.125	0.4	PA-FGRS	Weighted probit	Unrelated Case-Control	0.5	0.774584	0.76502	0.784148
F	Purple	0.5	0.5	PA-FGRS	Weighted probit	Unrelated Case-Control	0.5	0.990623	0.984312	0.996935
G	Orange	0.01	0.7	PGS	Weighted probit 2stage	Unrelated Population	0.01	1.00624	0.992607	1.01987
G	Green	0.05	0.7	PGS	Weighted probit 2stage	Unrelated Population	0.05	0.998661	0.993817	1.00351
G	Blue	0.125	0.4	PGS	Weighted probit 2stage	Unrelated Population	0.125	0.994743	0.985848	1.00364
G	Purple	0.5	0.5	PGS	Weighted probit 2stage	Unrelated Population	0.5	1.00295	0.998317	1.00758
G	Orange	0.01	0.7	FH	Weighted probit 2stage	Unrelated Population	0.01	0.866578	0.855068	0.878087
G	Green	0.05	0.7	FH	Weighted probit 2stage	Unrelated Population	0.05	0.933478	0.923287	0.943668
G	Blue	0.125	0.4	FH	Weighted probit 2stage	Unrelated Population	0.125	0.992926	0.979709	1.00614
G	Purple	0.5	0.5	FH	Weighted probit 2stage	Unrelated Population	0.5	1.04741	1.03375	1.06107
G	Orange	0.01	0.7	PA-FGRS	Weighted probit 2stage	Unrelated Population	0.01	0.841954	0.823442	0.860465
G	Green	0.05	0.7	PA-FGRS	Weighted probit 2stage	Unrelated Population	0.05	0.902121	0.893573	0.91067
G	Blue	0.125	0.4	PA-FGRS	Weighted probit 2stage	Unrelated Population	0.125	0.950176	0.939204	0.961149
G	Purple	0.5	0.5	PA-FGRS	Weighted probit 2stage	Unrelated Population	0.5	0.992993	0.986373	0.999612
H	Orange	0.01	0.7	PGS	Weighted probit 2stage	Complete Case-Control	0.5	1.00522	0.99166	1.01877
H	Green	0.05	0.7	PGS	Weighted probit 2stage	Complete Case-Control	0.5	0.998187	0.992486	1.00389
H	Blue	0.125	0.4	PGS	Weighted probit 2stage	Complete Case-Control	0.5	1.00304	0.996831	1.00925
H	Purple	0.5	0.5	PGS	Weighted probit 2stage	Complete Case-Control	0.5	1.00041	0.997704	1.00312
H	Orange	0.01	0.7	FH	Weighted probit 2stage	Complete Case-Control	0.5	0.86135	0.849082	0.873619
H	Green	0.05	0.7	FH	Weighted probit 2stage	Complete Case-Control	0.5	0.938709	0.928642	0.948777
H	Blue	0.125	0.4	FH	Weighted probit 2stage	Complete Case-Control	0.5	0.995098	0.977949	1.01225
H	Purple	0.5	0.5	FH	Weighted probit 2stage	Complete Case-Control	0.5	1.04738	1.03749	1.05728
H	Orange	0.01	0.7	PA-FGRS	Weighted probit 2stage	Complete Case-Control	0.5	0.820094	0.806371	0.833817
H	Green	0.05	0.7	PA-FGRS	Weighted probit 2stage	Complete Case-Control	0.5	0.895805	0.889602	0.902009
H	Blue	0.125	0.4	PA-FGRS	Weighted probit 2stage	Complete Case-Control	0.5	0.952828	0.939471	0.966184
H	Purple	0.5	0.5	PA-FGRS	Weighted probit 2stage	Complete Case-Control	0.5	0.990667	0.983237	0.998097
I	Orange	0.01	0.7	PGS	Weighted probit 2stage	Unrelated Case-Control	0.5	1.02618	1.01724	1.03511
I	Green	0.05	0.7	PGS	Weighted probit 2stage	Unrelated Case-Control	0.5	1.02748	1.02281	1.03214
I	Blue	0.125	0.4	PGS	Weighted probit 2stage	Unrelated Case-Control	0.5	1.01778	1.0091	1.02646
I	Purple	0.5	0.5	PGS	Weighted probit 2stage	Unrelated Case-Control	0.5	1.00236	0.996787	1.00793
I	Orange	0.01	0.7	FH	Weighted probit 2stage	Unrelated Case-Control	0.5	0.864058	0.825714	0.902402
I	Green	0.05	0.7	FH	Weighted probit 2stage	Unrelated Case-Control	0.5	0.974796	0.966562	0.98303
I	Blue	0.125	0.4	FH	Weighted probit 2stage	Unrelated Case-Control	0.5	1.01912	1.00527	1.03296
I	Purple	0.5	0.5	FH	Weighted probit 2stage	Unrelated Case-Control	0.5	1.0489	1.03648	1.06132
I	Orange	0.01	0.7	PA-FGRS	Weighted probit 2stage	Unrelated Case-Control	0.5	0.847995	0.817658	0.878332
I	Green	0.05	0.7	PA-FGRS	Weighted probit 2stage	Unrelated Case-Control	0.5	0.942282	0.923727	0.960837
I	Blue	0.125	0.4	PA-FGRS	Weighted probit 2stage	Unrelated Case-Control	0.5	0.982789	0.969263	0.996315
I	Purple	0.5	0.5	PA-FGRS	Weighted probit 2stage	Unrelated Case-Control	0.5	0.990624	0.984303	0.996945

### Sheet: S4
Table S4. Unadjusted and adjusted regression coefficients for each genetic instrument. Each instrument was fit alone or together with either one or both of the other instruments. The reported effect is for the first instrument listed and is conditioned on any others (e.g., pgs_fh, is the regression coefficient for PGS in a logistic model that jointly fits covarites, PGS, and FH). We incorporate t…
			beta (=ln(OR))
cohort	trait	PGS	pgs	pgs_fgrs	pgs_fh	pgs_both	fgrs	fgrs_pgs	fgrs_fh	fgrs_both	fh	fh_pgs	fh_fgrs	fh_both		PGS by FGRS %
i2012	ADHD	iPSYCH2015i	0.339581	0.280006	0.295984	0.280423	0.420576	0.401591	0.366996	0.345774	0.375034	0.358258	0.0621826	0.0647967		0.175438
i2012	ASD	iPSYCH2015i	0.199441	0.190276	0.191703	0.190306	0.287818	0.285587	0.267315	0.264699	0.252368	0.249791	0.0225832	0.0229792
i2012	BPD	PGC_noiPSYCH	0.428807	0.406631	0.415908	0.411621	0.299524	0.288215	0.15092	0.127221	0.25951	0.253189	0.141491	0.153729
i2012	MDD	PGC_noiPSYCH	0.333108	0.304448	0.309201	0.303581	0.321114	0.300045	0.195382	0.176895	0.300819	0.283108	0.150543	0.147347
i2012	SCZ	PGC_noiPSYCH	0.338789	0.317765	0.322855	0.318472	0.240616	0.228327	0.177172	0.161245	0.207155	0.198226	0.0655814	0.0695992
i2015	ADHD	iPSYCH2012	0.443091	0.382303	0.393847	0.382002	0.396164	0.372379	0.309557	0.286871	0.36794	0.345158	0.100991	0.0996353
i2015	ASD	iPSYCH2012	0.266493	0.244376	0.250785	0.244044	0.296926	0.289453	0.346205	0.336309	0.248448	0.241916	-0.0533569	-0.050815
i2015	BPD	PGC_noiPSYCH	0.392178	0.371618	0.379547	0.372809	0.275727	0.262507	0.22001	0.200905	0.225207	0.216133	0.0552509	0.060987
i2015	MDD	PGC_noiPSYCH	0.279997	0.260521	0.264864	0.260322	0.259311	0.24379	0.165605	0.150523	0.239784	0.227445	0.113815	0.113135
i2015	SCZ	PGC_noiPSYCH	0.33905	0.310315	0.313034	0.309807	0.246794	0.233582	0.155745	0.144094	0.215002	0.204193	0.0924194	0.0910631
			std.err.
cohort	trait	PGS	pgs	pgs_fgrs	pgs_fh	pgs_both	fgrs	fgrs_pgs	fgrs_fh	fgrs_both	fh	fh_pgs	fh_fgrs	fh_both
i2012	ADHD	iPSYCH2015i	0.0114701	0.0126497	0.0124405	0.0126746	0.0105148	0.0107167	0.020429	0.0205358	0.00885015	0.00908377	0.0187711	0.0188485
i2012	ASD	iPSYCH2015i	0.012251	0.0130231	0.0128415	0.0130239	0.0106581	0.0107765	0.0215676	0.0217392	0.00946238	0.00957398	0.0200963	0.0201869
i2012	BPD	PGC_noiPSYCH	0.0287626	0.0291388	0.0291681	0.0292526	0.0155144	0.015726	0.0374298	0.0379243	0.0129798	0.012939	0.032245	0.0323568
i2012	MDD	PGC_noiPSYCH	0.0118929	0.0121086	0.0120784	0.0121197	0.010706	0.0108579	0.0173245	0.0176003	0.0101137	0.0102589	0.0166145	0.0168579
i2012	SCZ	PGC_noiPSYCH	0.0230081	0.0232679	0.0232651	0.0232809	0.0135497	0.0139071	0.0284661	0.0286975	0.012201	0.0123803	0.0262527	0.026307
i2015	ADHD	iPSYCH2012	0.0164789	0.0178442	0.0175783	0.0178397	0.0135965	0.013914	0.0271556	0.0272902	0.0114174	0.0118064	0.0255281	0.0255312
i2015	ASD	iPSYCH2012	0.0180648	0.0189662	0.0189387	0.0189162	0.0144852	0.0147052	0.0324679	0.0321628	0.0131928	0.0135356	0.0306203	0.0305285
i2015	BPD	PGC_noiPSYCH	0.0360843	0.0369012	0.0367359	0.0369895	0.0211177	0.0216258	0.0421137	0.0436054	0.0172666	0.0174233	0.0346942	0.0354632
i2015	MDD	PGC_noiPSYCH	0.0158535	0.0159279	0.0159106	0.0159306	0.0143078	0.0145277	0.0226033	0.0228918	0.0139619	0.014123	0.0223737	0.0225377
i2015	SCZ	PGC_noiPSYCH	0.0254771	0.0261408	0.0260829	0.0261663	0.0177114	0.0182064	0.0370847	0.0373052	0.0142496	0.0147086	0.0331665	0.0333419
cohort	trait	PGS		Adjust PGS by FGRS (% reduced)	Adjust PGS by FH (% reduced)			Adjust FGRS by PGS (% reduced)	Adjust FGRS by FH (% reduced)			Adjust FH by PGS (% reduced)	Adjust FH by FGRS (% reduced)
i2012	ADHD	iPSYCH2015i		0.175438	0.128387			0.0451404	0.127396			0.0447331	0.834195
i2012	ASD	iPSYCH2015i		0.0459541	0.0387947			0.0077515	0.0712375			0.0102134	0.910515
i2012	BPD	PGC_noiPSYCH		0.051715	0.03008			0.0377583	0.496136			0.0243571	0.454776
i2012	MDD	PGC_noiPSYCH		0.0860375	0.0717689			0.0656128	0.391549			0.0588773	0.499557
i2012	SCZ	PGC_noiPSYCH		0.0620563	0.047033			0.0510723	0.263675			0.0431051	0.683419
i2015	ADHD	iPSYCH2012		0.13719	0.111137			0.0600395	0.218615			0.0619174	0.725522
i2015	ASD	iPSYCH2012		0.0829913	0.058941			0.0251685	-0.165964			0.02629	1.21476
i2015	BPD	PGC_noiPSYCH		0.0524259	0.0322085			0.0479466	0.202074			0.0402929	0.754667
i2015	MDD	PGC_noiPSYCH		0.0695582	0.0540468			0.0598545	0.361365			0.0514591	0.525343
i2015	SCZ	PGC_noiPSYCH		0.0847511	0.0767315			0.0535352	0.368925			0.0502731	0.570147
		Mean Reduction		0.0848117	0.0649128			0.045388	0.233501			0.0411519	0.71729

### Sheet: S5
Table S5. Estimated equivalent sample size between PGS and PA-FGRS. We used expectations to calculate the size of population sampled GWAS needed for a PGS to achieve the performance of PA-FGRS with Nsibe = 1, 3, or 5. The results are based on simulated traits with various genetic architectures.
Persentation	h2	prev	m	h2/h2snp	Nsibe	E( acc | nsibe )	N PopGWAS for E( Acc | nsibe )
Main Text	0.7	0.01	60000	2	1	0.112056	61545.6
Main Text	0.7	0.01	60000	2	3	0.18524	176047
Main Text	0.7	0.01	60000	2	5	0.229154	280368
Main Text	0.7	0.05	60000	2	1	0.197962	65102.6
Main Text	0.7	0.05	60000	2	3	0.309042	180752
Main Text	0.7	0.05	60000	2	5	0.3661	280358
Main Text	0.4	0.125	60000	2	1	0.196834	65039.7
Main Text	0.4	0.125	60000	2	3	0.31445	190876
Main Text	0.4	0.125	60000	2	5	0.378671	311356
Main Text	0.5	0.5	60000	2	1	0.282095	71356.8
Main Text	0.5	0.5	60000	2	3	0.425546	214070
Main Text	0.5	0.5	60000	2	5	0.493067	356784
Supp	0.7	0.01	5000	1	1	0.112056	1265.9
Supp	0.7	0.01	5000	2	1	0.112056	5128.8
Supp	0.7	0.01	5000	4	1	0.112056	21057.6
Supp	0.7	0.01	60000	1	1	0.112056	15190.7
Supp	0.7	0.01	60000	4	1	0.112056	252692
Supp	0.7	0.01	500000	1	1	0.112056	126590
Supp	0.7	0.01	500000	2	1	0.112056	512880
Supp	0.7	0.01	500000	4	1	0.112056	2.10576e+06
Supp	0.7	0.01	5000	1	3	0.18524	3537.32
Supp	0.7	0.01	5000	2	3	0.18524	14670.6
Supp	0.7	0.01	5000	4	3	0.18524	63350.2
Supp	0.7	0.01	60000	1	3	0.18524	42447.8
Supp	0.7	0.01	60000	4	3	0.18524	760202
Supp	0.7	0.01	500000	1	3	0.18524	353732
Supp	0.7	0.01	500000	2	3	0.18524	1.46706e+06
Supp	0.7	0.01	500000	4	3	0.18524	6.33502e+06
Supp	0.7	0.01	5000	1	5	0.229154	5517.28
Supp	0.7	0.01	5000	2	5	0.229154	23364
Supp	0.7	0.01	5000	4	5	0.229154	105881
Supp	0.7	0.01	60000	1	5	0.229154	66207.3
Supp	0.7	0.01	60000	4	5	0.229154	1.27057e+06
Supp	0.7	0.01	500000	1	5	0.229154	551728
Supp	0.7	0.01	500000	2	5	0.229154	2.3364e+06
Supp	0.7	0.01	500000	4	5	0.229154	1.05881e+07
Supp	0.7	0.05	5000	1	1	0.197962	1300.98
Supp	0.7	0.05	5000	2	1	0.197962	5425.22
Supp	0.7	0.05	5000	4	1	0.197962	23717.9
Supp	0.7	0.05	60000	1	1	0.197962	15611.8
Supp	0.7	0.05	60000	4	1	0.197962	284615
Supp	0.7	0.05	500000	1	1	0.197962	130098
Supp	0.7	0.05	500000	2	1	0.197962	542522
Supp	0.7	0.05	500000	4	1	0.197962	2.37179e+06
Supp	0.7	0.05	5000	1	3	0.309042	3368.04
Supp	0.7	0.05	5000	2	3	0.309042	15062.6
Supp	0.7	0.05	5000	4	3	0.309042	78873.8
Supp	0.7	0.05	60000	1	3	0.309042	40416.5
Supp	0.7	0.05	60000	4	3	0.309042	946486
Supp	0.7	0.05	500000	1	3	0.309042	336804
Supp	0.7	0.05	500000	2	3	0.309042	1.50626e+06
Supp	0.7	0.05	500000	4	3	0.309042	7887384
Supp	0.7	0.05	5000	1	5	0.3661	4936.79
Supp	0.7	0.05	5000	2	5	0.3661	23363.2
Supp	0.7	0.05	5000	4	5	0.3661	147455
Supp	0.7	0.05	60000	1	5	0.3661	59241.5
Supp	0.7	0.05	60000	4	5	0.3661	1.76946e+06
Supp	0.7	0.05	500000	1	5	0.3661	493679
Supp	0.7	0.05	500000	2	5	0.3661	2.33632e+06
Supp	0.7	0.05	500000	4	5	0.3661	1.47455e+07
Supp	0.4	0.125	5000	1	1	0.196834	1300.38
Supp	0.4	0.125	5000	2	1	0.196834	5419.98
Supp	0.4	0.125	5000	4	1	0.196834	23667.9
Supp	0.4	0.125	60000	1	1	0.196834	15604.6
Supp	0.4	0.125	60000	4	1	0.196834	284015
Supp	0.4	0.125	500000	1	1	0.196834	130038
Supp	0.4	0.125	500000	2	1	0.196834	541998
Supp	0.4	0.125	500000	4	1	0.196834	2.36679e+06
Supp	0.4	0.125	5000	1	3	0.31445	3540.24
Supp	0.4	0.125	5000	2	3	0.31445	15906.3
Supp	0.4	0.125	5000	4	3	0.31445	84440.4
Supp	0.4	0.125	60000	1	3	0.31445	42482.8
Supp	0.4	0.125	60000	4	3	0.31445	1.01329e+06
Supp	0.4	0.125	500000	1	3	0.31445	354024
Supp	0.4	0.125	500000	2	3	0.31445	1.59063e+06
Supp	0.4	0.125	500000	4	3	0.31445	8.44404e+06
Supp	0.4	0.125	5000	1	5	0.378671	5400.75
Supp	0.4	0.125	5000	2	5	0.378671	25946.3
Supp	0.4	0.125	5000	4	5	0.378671	173583
Supp	0.4	0.125	60000	1	5	0.378671	64809
Supp	0.4	0.125	60000	4	5	0.378671	2.08299e+06
Supp	0.4	0.125	500000	1	5	0.378671	540075
Supp	0.4	0.125	500000	2	5	0.378671	2.59463e+06
Supp	0.4	0.125	500000	4	5	0.378671	1.73583e+07
Supp	0.5	0.5	5000	1	1	0.282095	1358.07
Supp	0.5	0.5	5000	2	1	0.282095	5946.4
Supp	0.5	0.5	5000	4	1	0.282095	29338.8
Supp	0.5	0.5	60000	1	1	0.282095	16296.9
Supp	0.5	0.5	60000	4	1	0.282095	352066
Supp	0.5	0.5	500000	1	1	0.282095	135807
Supp	0.5	0.5	500000	2	1	0.282095	594640
Supp	0.5	0.5	500000	4	1	0.282095	2.93388e+06
Supp	0.5	0.5	5000	1	3	0.425546	3473.58
Supp	0.5	0.5	5000	2	3	0.425546	17839.2
Supp	0.5	0.5	5000	4	3	0.425546	165116
Supp	0.5	0.5	60000	1	3	0.425546	41683
Supp	0.5	0.5	60000	4	3	0.425546	1.9814e+06
Supp	0.5	0.5	500000	1	3	0.425546	347358
Supp	0.5	0.5	500000	2	3	0.425546	1.78392e+06
Supp	0.5	0.5	500000	4	3	0.425546	1.65116e+07
Supp	0.5	0.5	5000	1	5	0.493067	5045.48
Supp	0.5	0.5	5000	2	5	0.493067	29732
Supp	0.5	0.5	5000	4	5	0.493067	2.21875e+06
Supp	0.5	0.5	60000	1	5	0.493067	60545.8
Supp	0.5	0.5	60000	4	5	0.493067	2.6625e+07
Supp	0.5	0.5	500000	1	5	0.493067	504548
Supp	0.5	0.5	500000	2	5	0.493067	2.9732e+06
Supp	0.5	0.5	500000	4	5	0.493067	221875399

### Sheet: S6
Table S6. Assumed and estimated trait parameters for iPSYCH phenotypes and training GWAS. Kpop, Lifetime prevalence in the population; r_tet_sib, the sibling tetrachoric correlation.
		iPSYCH Trait Parameters
Cohort	Pheno	Kpop	r_tet_sib	var( r_tet_sib )	h2_l	h2_l l95	h2_l u95	h2_l_SNP (iPSYCH)	Citation (PMID)
2012	ADHD	0.03235	0.413	0.00012	0.83	0.78	0.87	0.175848	N/A, iPSYCH2015i cohort
2012	ASD	0.01965	0.366	0.00025	0.73	0.67	0.79	0.112652	N/A, iPSYCH2015i cohort
2012	BPD	0.0158	0.248	0.00107	0.5	0.37	0.62	0.103376	34002096 (excl. iPSYCH)
2012	MDD	0.12285	0.19	0.00011	0.38	0.34	0.42	0.129188	30718901 (excl. iPSYCH)
2012	SCZ	0.01745	0.338	0.00042	0.68	0.59	0.76	0.164722	35396580 (excl. iPSYCH)
2015i	ADHD	0.03235	0.413	0.00012	0.83	0.78	0.87	0.161752	N/A, iPSYCH2012 cohort
2015i	ASD	0.01965	0.366	0.00025	0.73	0.67	0.79	0.099728	N/A, iPSYCH2012 cohort
2015i	BPD	0.0158	0.248	0.00107	0.5	0.37	0.62	0.152093	34002096 (excl. iPSYCH)
2015i	MDD	0.12285	0.19	0.00011	0.38	0.34	0.42	0.133746	30718901 (excl. iPSYCH)
2015i	SCZ	0.01745	0.338	0.00042	0.68	0.59	0.76	0.139178	35396580 (excl. iPSYCH)
		Training GWAS Trait Parameters
Cohort	Pheno	Ncases	Ncontrols	h2_l_SNP (Train)	rG_train_test
2012	ADHD	7017	15218	0.161839	1.07
2012	ASD	5726	15289	0.099728	0.989
2012	BPD	50981*	50981*	0.172722	0.848
2012	MDD	200617.5*	200617.5*	0.0754176	0.759
2012	SCZ	58275.5*	58275.5*	0.255558	0.4626
2015i	ADHD	14440	23539	0.175848	1.07
2015i	ASD	12234	23691	0.112652	0.989
2015i	BPD	50981*	50981*	0.176177	0.7261
2015i	MDD	200617.5*	200617.5*	0.0754176	0.671
2015i	SCZ	58275.5*	58275.5*	0.258882	0.4451
			*mean( Neffective )/2, where the mean is of the per-substudy Neffective to account for highly imbalanced designs

### Sheet: S7
Table S7. Comaprisons of PGS and PA-FGRS on observed and expected paramters. PA-FGRS constructed using all relatives. Trait and GWAS parameters used for theese calculations are in Supplementary Table 6.
		PGS Instruments			PA-FGRS Instruments			PGS vs. PA-FGRS Instruments
Cohort	Pheno	N_PopGWAS	Observed R2_l	Expected R2_l	N_sibe	Observed R2_l	Expected R2_l	Correlation (Observed)	Correlation (Expected)	PGS R2_l to PA-FGRS Nsibe	PA-FGRS R2_l to PGS N Pop. GWAS
2012	ADHD	153419	0.02096	0.0113576	1.40667	0.03887	0.0374092	0.084	0.0343894	0.700513	584285
2012	ASD	216251	0.00607	0.00451264	1.14465	0.01608	0.0194907	0.03	0.0135336	0.3671	745912
2012	BPD	1.63922e+06	0.02622	0.0239063	2.13786	0.01703	0.0152775	0.038	0.0422623	4.78703	1.14438e+06
2012	MDD	930872	0.02203	0.0229427	1.28139	0.02503	0.0182418	0.079	0.0617951	1.67873	291739
2012	SCZ	1.69944e+06	0.01578	0.0154454	1.71474	0.01085	0.0238808	0.051	0.0192424	1.28227	239104
2015i	ADHD	285903	0.03447	0.0211912	1.45731	0.03642	0.0385454	0.088	0.0426887	1.22669	559265
2015i	ASD	418805	0.01076	0.00825169	1.18076	0.01468	0.0200432	0.038	0.0172166	0.666405	893416
2015i	BPD	1.63922e+06	0.0205	0.0261675	2.09989	0.01656	0.0150338	0.05	0.03685	3.58756	478642
2015i	MDD	930872	0.01884	0.0186261	1.27614	0.01892	0.0181753	0.072	0.0496841	1.40504	191799
2015i	SCZ	1.69944e+06	0.01395	0.0121105	1.68954	0.01147	0.0235759	0.051	0.018602	1.12202	363588
